# The penetrance of age-related monogenic disease depends on ascertainment context

**DOI:** 10.1101/2021.06.28.21259641

**Authors:** Uyenlinh L Mirshahi, Kevin Colclough, Caroline F Wright, Andrew R Wood, Robin N Beaumont, Jessica Tyrrell, Thomas W Laver, Richard Stahl, Alicia Golden, Jessica M Goehringer, on behalf of Geisinger-Regeneron DiscovEHR Collaboration, Timothy F Frayling, Andrew T Hattersley, David J Carey, Michael N Weedon, Kashyap A Patel

## Abstract

**BACKGROUND:** Accurate penetrance of monogenic disorders is often unknown due to a phenotype-first approach to genetic testing. Here, we use a genotype-first approach in four large cohorts with different ascertainment contexts to accurately estimate penetrance of the three commonest causes of monogenic diabetes, Maturity Onset Diabetes of the Young (MODY). We contrast *HNF1A-*MODY / *HNF4A*-MODY which causes an age-related progressive diabetes and *GCK-*MODY, which causes life-long mild hyperglycaemia.

**METHODS:** We analysed clinical and genetic sequencing data from four different cohorts: 1742 probands referred for clinical MODY testing; 2194 family members of the MODY probands; 132,194 individuals from an American hospital-based cohort; and 198,748 individuals from a UK population-based cohort.

**RESULTS:** Age-related penetrance of diabetes for pathogenic variants in *HNF1A* and *HNF4A* was substantially lower in the clinically unselected cohorts compared to clinically referred probands (ranging from 32% to 98% at age 40yrs for *HNF1A*, and 21% to 99% for *HNF4A*). The background rate of diabetes, but not clinical features or variant type, explained the reduced penetrance in the unselected cohorts. In contrast, penetrance of mild hyperglycaemia for pathogenic *GCK* variants was similarly high across cohorts (ranging from 89 to 97%) despite substantial variation in the background rates of diabetes.

**CONCLUSIONS:** Ascertainment context is crucial when interpreting the consequences of monogenic variants for age-related variably penetrant disorders. This finding has important implications for opportunistic screening during genomic testing.
