## Supplemental table 3 for "The penetrance of age-related monogenic disease depends on ascertainment context"

### Sheet: Geisinger
study	gene	transcript	cdna_nomenclature	protein_nomenclature	codingeffect	N
GEISINGER	GCK	NM_000162.5	c.106C>T	p.R36W	missense	1
GEISINGER	GCK	NM_000162.5	c.122T>G	p.M41R	missense	1
GEISINGER	GCK	NM_000162.5	c.1247A>G	p.H416R	missense	1
GEISINGER	GCK	NM_000162.5	c.127C>T	p.R43C	missense	2
GEISINGER	GCK	NM_000162.5	c.209-1G>A	p.?	splice site	3
GEISINGER	GCK	NM_000162.5	c.296G>A	p.W99*	stop gain	1
GEISINGER	GCK	NM_000162.5	c.484-2A>G	p.?	splice site	1
GEISINGER	GCK	NM_000162.5	c.544G>A	p.V182M	missense	3
GEISINGER	GCK	NM_000162.5	c.566T>C	p.I189T	missense	1
GEISINGER	GCK	NM_000162.5	c.572G>A	p.R191Q	missense	1
GEISINGER	GCK	NM_000162.5	c.676G>A	p.V226M	missense	3
GEISINGER	GCK	NM_000162.5	c.683C>T	p.T228M	missense	1
GEISINGER	GCK	NM_000162.5	c.793G>A	p.E265K	missense	2
GEISINGER	GCK	NM_000162.5	c.863+1G>A	p.?	splice site	1
GEISINGER	GCK	NM_000162.5	c.878T>C	p.I293T	missense	1
GEISINGER	GCK	NM_000162.5	c.917T>C	p.L306P	missense	3
GEISINGER	GCK	NM_000162.5	c.951C>G	p.H317Q	missense	5
GEISINGER	GCK	NM_000162.5	c.98T>C	p.V33A	missense	1
GEISINGER	HNF1A	NM_000545.6	c.1456del	p.Q486Rfs*45	frameshift	1
GEISINGER	HNF1A	NM_000545.6	c.1623+1G>T	p.?	splice site	2
GEISINGER	HNF1A	NM_000545.6	c.347C>T	p.A116V	missense	1
GEISINGER	HNF1A	NM_000545.6	c.52G>T	p.E18*	stop gain	2
GEISINGER	HNF1A	NM_000545.6	c.608G>A	p.R203H	missense	1
GEISINGER	HNF1A	NM_000545.6	c.626C>A	p.A209E	missense	3
GEISINGER	HNF1A	NM_000545.6	c.863_864insC	p.P289Afs*28	frameshift	4
GEISINGER	HNF4A	NM_175914.4	c.1064-1G>T	p.?	splice site	1
GEISINGER	HNF4A	NM_175914.4	c.1086dup	p.A363Cfs*35	frameshift	10
GEISINGER	HNF4A	NM_175914.4	c.225-1G>T	p.?	splice site	1
GEISINGER	HNF4A	NM_175914.4	c.322G>A	p.V108I	missense	3
GEISINGER	HNF4A	NM_175914.4	c.374G>A	p.S125N	missense	1
GEISINGER	HNF4A	NM_175914.4	c.48C>G	p.Y16*	stop gain	1
GEISINGER	HNF4A	NM_175914.4	c.925C>T	p.R309C	missense	1
GEISINGER	HNF4A	NM_175914.4	c.932G>A	p.R311H	missense	1
GEISINGER	HNF4A	NM_175914.4	c.981G>A	p.W327*	stop gain	1

### Sheet: UKB
study	gene	transcript	cdna_nomenclature	protein_nomenclature	codingeffect	N
UK BIOBANK	GCK	NM_000162.5	c.1019+2T>C	p.?	splice site	1
UK BIOBANK	GCK	NM_000162.5	c.1019G>T	p.S340I	missense	1
UK BIOBANK	GCK	NM_000162.5	c.106C>T	p.R36W	missense	2
UK BIOBANK	GCK	NM_000162.5	c.1174C>T	p.R392C	missense	3
UK BIOBANK	GCK	NM_000162.5	c.1264C>T	p.R422W	missense	3
UK BIOBANK	GCK	NM_000162.5	c.128G>A	p.R43H	missense	1
UK BIOBANK	GCK	NM_000162.5	c.130G>A	p.G44S	missense	1
UK BIOBANK	GCK	NM_000162.5	c.1322C>T	p.S441L	missense	1
UK BIOBANK	GCK	NM_000162.5	c.1358C>T	p.S453L	missense	1
UK BIOBANK	GCK	NM_000162.5	c.137G>T	p.R46M	missense	1
UK BIOBANK	GCK	NM_000162.5	c.158C>T	p.A53V	missense	1
UK BIOBANK	GCK	NM_000162.5	c.183C>A	p.Y61*	stop gain	1
UK BIOBANK	GCK	NM_000162.5	c.208+2T>C	p.?	splice site	1
UK BIOBANK	GCK	NM_000162.5	c.209-1G>A	p.?	splice site	1
UK BIOBANK	GCK	NM_000162.5	c.316C>T	p.Q106*	stop gain	2
UK BIOBANK	GCK	NM_000162.5	c.351_358del	p.T118Dfs*8	frameshift	1
UK BIOBANK	GCK	NM_000162.5	c.370G>A	p.D124N	missense	13
UK BIOBANK	GCK	NM_000162.5	c.391T>C	p.S131P	missense	1
UK BIOBANK	GCK	NM_000162.5	c.461T>C	p.V154A	missense	2
UK BIOBANK	GCK	NM_000162.5	c.478G>A	p.D160N	missense	2
UK BIOBANK	GCK	NM_000162.5	c.483+2T>C	p.?	splice site	1
UK BIOBANK	GCK	NM_000162.5	c.544G>A	p.V182M	missense	2
UK BIOBANK	GCK	NM_000162.5	c.556C>T	p.R186*	stop gain	5
UK BIOBANK	GCK	NM_000162.5	c.562G>A	p.A188T	missense	2
UK BIOBANK	GCK	NM_000162.5	c.571C>T	p.R191W	missense	8
UK BIOBANK	GCK	NM_000162.5	c.580-13_580-1del	p.?	splice site	2
UK BIOBANK	GCK	NM_000162.5	c.580-1G>A	p.?	splice site	1
UK BIOBANK	GCK	NM_000162.5	c.641dup	p.Y214*	stop gain	1
UK BIOBANK	GCK	NM_000162.5	c.660C>A	p.C220*	stop gain	2
UK BIOBANK	GCK	NM_000162.5	c.661G>A	p.E221K	missense	3
UK BIOBANK	GCK	NM_000162.5	c.748C>T	p.R250C	missense	3
UK BIOBANK	GCK	NM_000162.5	c.76C>T	p.Q26*	stop gain	1
UK BIOBANK	GCK	NM_000162.5	c.781G>A	p.G261R	missense	2
UK BIOBANK	GCK	NM_000162.5	c.864-1G>C	p.?	splice site	1
UK BIOBANK	GCK	NM_000162.5	c.878T>G	p.I293R	missense	1
UK BIOBANK	GCK	NM_000162.5	c.951C>G	p.H317Q	missense	8
UK BIOBANK	HNF1A	NM_000545.6	c.1193A>C	p.Q398P	missense	1
UK BIOBANK	HNF1A	NM_000545.6	c.1330_1331del	p.Q444Efs*104	frameshift	1
UK BIOBANK	HNF1A	NM_000545.6	c.1396C>T	p.Q466*	stop gain	1
UK BIOBANK	HNF1A	NM_000545.6	c.1469T>G	p.M490R	missense	1
UK BIOBANK	HNF1A	NM_000545.6	c.1487_1494del	p.L496Pfs*50	frameshift	1
UK BIOBANK	HNF1A	NM_000545.6	c.1726C>T	p.Q576*	stop gain	2
UK BIOBANK	HNF1A	NM_000545.6	c.1781G>T	p.S594I	missense	1
UK BIOBANK	HNF1A	NM_000545.6	c.194G>A	p.G65E	missense	1
UK BIOBANK	HNF1A	NM_000545.6	c.343G>T	p.V115L	missense	2
UK BIOBANK	HNF1A	NM_000545.6	c.391C>T	p.R131W	missense	1
UK BIOBANK	HNF1A	NM_000545.6	c.475C>T	p.R159W	missense	1
UK BIOBANK	HNF1A	NM_000545.6	c.526C>T	p.Q176*	stop gain	1
UK BIOBANK	HNF1A	NM_000545.6	c.527-1G>A	p.?	splice site	1
UK BIOBANK	HNF1A	NM_000545.6	c.598C>T	p.R200W	missense	1
UK BIOBANK	HNF1A	NM_000545.6	c.685C>T	p.R229*	stop gain	1
UK BIOBANK	HNF1A	NM_000545.6	c.686G>A	p.R229Q	missense	2
UK BIOBANK	HNF1A	NM_000545.6	c.781G>A	p.E261K	missense	1
UK BIOBANK	HNF1A	NM_000545.6	c.812G>A	p.R271Q	missense	2
UK BIOBANK	HNF4A	NM_175914.4	c.1033G>T	p.D345Y	missense	1
UK BIOBANK	HNF4A	NM_175914.4	c.1198C>T	p.R400*	stop gain	2
UK BIOBANK	HNF4A	NM_175914.4	c.200G>A	p.R67Q	missense	1
UK BIOBANK	HNF4A	NM_175914.4	c.322G>A	p.V108I	missense	4
UK BIOBANK	HNF4A	NM_175914.4	c.335G>A	p.R112Q	missense	1
UK BIOBANK	HNF4A	NM_175914.4	c.352C>T	p.R118*	stop gain	1
UK BIOBANK	HNF4A	NM_175914.4	c.469A>C	p.K157Q	missense	1
UK BIOBANK	HNF4A	NM_175914.4	c.530T>C	p.V177A	missense	1
UK BIOBANK	HNF4A	NM_175914.4	c.537G>A	p.W179*	stop gain	1
UK BIOBANK	HNF4A	NM_175914.4	c.614A>C	p.H205P	missense	1
UK BIOBANK	HNF4A	NM_175914.4	c.625G>A	p.G209R	missense	2
UK BIOBANK	HNF4A	NM_175914.4	c.691C>T	p.R231W	missense	2
UK BIOBANK	HNF4A	NM_175914.4	c.787G>C	p.E263Q	missense	1
UK BIOBANK	HNF4A	NM_175914.4	c.823C>T	p.P275S	missense	2
UK BIOBANK	HNF4A	NM_175914.4	c.869G>A	p.R290H	missense	1
UK BIOBANK	HNF4A	NM_175914.4	c.925C>T	p.R309C	missense	2
UK BIOBANK	HNF4A	NM_175914.4	c.926G>A	p.R309H	missense	1
UK BIOBANK	HNF4A	NM_175914.4	c.926G>T	p.R309L	missense	3
UK BIOBANK	HNF4A	NM_175914.4	c.932G>A	p.R311H	missense	1
